# TSABL: Trait Specific Annotation Based Locus Predictor

**DOI:** 10.1101/2021.09.27.21264198

**Authors:** Kimberly Lorenz, Christopher S. Thom, Sanjana Adurty, Benjamin F. Voight

## Abstract

The majority of GWAS loci fall in the non-coding genome, making causal variants difficult to identify and study. We hypothesized that the regulatory features underlying causal variants are biologically specific, identifiable from data, and that the regulatory architecture that influences one trait is distinct compared to biologically unrelated traits. To better characterize and identify these variants, we used publicly available GWAS loci and genomic annotations to build 17 Trait Specific Annotation Based Locus (TSABL) predictors to identify differences between GWAS loci associated with different phenotypic trait groups. We used a penalized binomial logistic regression model to select trait relevant annotations and tested all models on a holdout set of loci not used for training in any trait. We were able to successfully build models for autoimmune, electrocardiogram, lipid, platelet, red blood cell, and white blood cell trait groups. We used these models both to prioritize variants in existing loci and to identify new genomic regions of interest. We found that TSABL models identified biologically relevant regulatory features, and anticipate their future use to enhance the design and interpretation of genetic studies.
