## Supplementary material for "TSABL: Trait Specific Annotation Based Locus Predictor": Table S1

### Sheet: Sheet1
Trait	Trait abbreviation	Phenotype	GWAS citation	# Lead SNPs From Citation	Summary Stats Available?
autoimmune	autoimmune	Psoriasis	https://www.ncbi.nlm.nih.gov/pubmed/28537254	16	No
autoimmune	autoimmune	Crohn's Disease	https://www.ncbi.nlm.nih.gov/pubmed/28067908	51	Yes
autoimmune	autoimmune	Ulcerative colitis	https://www.ncbi.nlm.nih.gov/pubmed/28067908	36	Yes
autoimmune	autoimmune	Inflammatory Bowel Disorder (IBD)	https://www.ncbi.nlm.nih.gov/pubmed/28067908	158	Yes
autoimmune	autoimmune	Behcet's Disease	NHGRI-EBI only	NA	NA
autoimmune	autoimmune	Ankylosing Spondylitis	NHGRI-EBI only	NA	NA
breast cancer	BC	Breast Cancer	https://www.ncbi.nlm.nih.gov/pubmed/29059683	64	NA
birthweight	birthweight	Birthweight	https://www.ncbi.nlm.nih.gov/pubmed/31043758	297	NA
bone mineral density	BMD	Bone Mineral Density	https://www.ncbi.nlm.nih.gov/pubmed/30598549	1093	NA
body mass index	BMI	Body Mass Index	https://www.ncbi.nlm.nih.gov/pubmed/30124842	939	NA
blood pressure	BP	Systolic Blood Pressure (SBP)	https://www.ncbi.nlm.nih.gov/pubmed/30578418	338	NA
blood pressure	BP	Diastolic Blood Pressure (DBP)	https://www.ncbi.nlm.nih.gov/pubmed/30578418	75	NA
blood pressure	BP	Pulse Pressure (PP)	https://www.ncbi.nlm.nih.gov/pubmed/30578418	329	NA
coronary artery disease	CAD	Coronary Artery Disease	https://www.ncbi.nlm.nih.gov/pubmed/29212778	174	NA
electrocardiogram	ECG	PR Interval	https://www.ncbi.nlm.nih.gov/pubmed/30046033	29	No
electrocardiogram	ECG	QRS interval	https://www.ncbi.nlm.nih.gov/pubmed/30046033	20	No
electrocardiogram	ECG	QT interval	https://www.ncbi.nlm.nih.gov/pubmed/30046033	29	No
electrocardiogram	ECG	RR interval (heart rate)	https://www.ncbi.nlm.nih.gov/pubmed/30046033	8	No
height	height	Height	https://www.ncbi.nlm.nih.gov/pubmed/30124842	3266	NA
lipids	lipids	Low Density Lipoprotein (LDL) Cholesterol Levels	https://www.ncbi.nlm.nih.gov/pubmed/30275531	42	partial, full from 24097068
lipids	lipids	High Density Lipoprotein (HDL) Cholesterol Levels	https://www.ncbi.nlm.nih.gov/pubmed/30275531	29	partial, full from 24097068
lipids	lipids	Triglyceride (TG) Levels	https://www.ncbi.nlm.nih.gov/pubmed/30275531	53	partial, full from 24097068
lipids	lipids	Total Cholesterol (TC) Levels	https://www.ncbi.nlm.nih.gov/pubmed/30275531	32	partial, full from 24097068
age at menarche	menarche	Age at Menarche	https://www.ncbi.nlm.nih.gov/pubmed/28436984	375	NA
platelets	platelets	Mean Platelet Volume	https://www.ncbi.nlm.nih.gov/pubmed/27863252	279	Yes
platelets	platelets	Platelet Distribution Width	https://www.ncbi.nlm.nih.gov/pubmed/27863252	194	Yes
platelets	platelets	Plateletcrit	https://www.ncbi.nlm.nih.gov/pubmed/27863252	256	Yes
platelets	platelets	Platelet Count	https://www.ncbi.nlm.nih.gov/pubmed/27863252	269	Yes
red blood cell	RBC	Red Blood Cell Count	https://www.ncbi.nlm.nih.gov/pubmed/27863252	206	Yes
red blood cell	RBC	Red Blood Cell Distribution Width	https://www.ncbi.nlm.nih.gov/pubmed/27863252	200	Yes
red blood cell	RBC	Hematocrit	https://www.ncbi.nlm.nih.gov/pubmed/27863252	127	Yes
red blood cell	RBC	Mean Red Blood Cell Volume	https://www.ncbi.nlm.nih.gov/pubmed/27863252	295	Yes
schizophrenia and bipolar disorder	S_BD	Schizophrenia & Bipolar Disorder combined	https://www.ncbi.nlm.nih.gov/pubmed/29906448	72	NA
type 2 diabetes	T2D	Type 2 Diabetes (T2D)	https://www.ncbi.nlm.nih.gov/pubmed/30297969	401	NA
type 2 diabetes	T2D	Fasting Glucose	NHGRI-EBI only	NA	NA
type 2 diabetes	T2D	Fasting Insulin	NHGRI-EBI only	NA	NA
white blood cell	WBC	Neutrophil Count	https://www.ncbi.nlm.nih.gov/pubmed/27863252	143	Yes
white blood cell	WBC	Basophil Count	https://www.ncbi.nlm.nih.gov/pubmed/27863252	74	Yes
white blood cell	WBC	Eosinophil Count	https://www.ncbi.nlm.nih.gov/pubmed/27863252	193	Yes
white blood cell	WBC	Monocyte Count	https://www.ncbi.nlm.nih.gov/pubmed/27863252	228	Yes
white blood cell	WBC	Granulocyte Count	https://www.ncbi.nlm.nih.gov/pubmed/27863252	146	Yes
waist hip ratio adjusted for body mass index	WHRadjBMI	Waist-Hip Ratio adjusted for Body Mass Index	https://www.ncbi.nlm.nih.gov/pubmed/30239722	345	NA
