## Supplementary material for "TSABL: Trait Specific Annotation Based Locus Predictor": Table S3

### Sheet: overlap_table
Identifier	Sample_Name	Tissue	Type	Mark	Name	autoimmune	ECG	lipids	platelets	RBC	WBC
E037.H3K4me1.gappedPeak	Primary T helper memory cells from peripheral blood 2	Blood	ChIP-Histone	H3K4me1	E037_H3K4me1	0.414579	0	0	0	0	0.136497
H1.hESC_ChIP.seq_SIX5_ENCFF002CJJ.bed	embryonic stem cells	ESC	ChIP-TF	SIX5	H1.hESC_SIX5	0.409497	0	0	0	0	0
Small_Intestine_Terminal_Ileum	Small_Intestine_Terminal_Ileum	Intestine	Gene expression	Gene expression	Intestine_GE	0.342811	0	0	0	0	0
Lung	Lung	Lung	Gene expression	Gene expression	Lung_GE	0.304115	0	0	0	0	0.130932
Whole_Blood	Whole_Blood	Blood	Gene expression	Gene expression	Blood_GE	0.277797	0	0	0	0	0.402446
E042.H3K27ac.gappedPeak	Primary T helper 17 cells PMA-I stimulated	Blood	ChIP-Histone	H3K27ac	E042_H3K27ac	0.263799	0	0	0	0	0.141457
GM12878_ChIP.seq_IKZF1_ENCFF002COU.bed	B-lymphocyte	Blood	ChIP-TF	IKZF1	GM12878_IKZF1	0.247397	0	0	0	0	0
GM12891_ChIP.seq_SPI1_ENCFF002CIJ.bed	B-lymphocyte	Blood	ChIP-TF	SPI1	GM12891_SPI1	0.219521	0	0	0	0	0
GM12892_FAIRE.seq_ENCFF001UYG.bed	B-lymphocyte	Blood	FAIRE	FAIRE	Blood_FAIRE	0.190981	0	0	0	0	0
Spleen	Spleen	Spleen	Gene expression	Gene expression	Spleen_GE	0.186689	0	0	0	0.00453068	0.437061
E034.H3K27ac.gappedPeak	Primary T cells from peripheral blood	Blood	ChIP-Histone	H3K27ac	E034_H3K27ac	0.173044	0	0	0	0	0
wgEncodeAwgDnaseUwTh2UniPk.narrowPeak	primary Th2 T cells	Blood	DNAse	DNAse	Th2_DNAse	0.135585	0	0	0	0	0
E029.H3K27ac.gappedPeak	Primary monocytes from peripheral blood	Blood	ChIP-Histone	H3K27ac	E029_H3K27ac	0.12883	0	0	0	0	0.135836
E046.H3K4me1.gappedPeak	Primary Natural Killer cells from peripheral blood	Blood	ChIP-Histone	H3K4me1	E046_H3K4me1	0.117292	0	0	0	0	0
MCF_10A_ChIP.seq_STAT3_ENCFF002CZF.bed	mammary gland	Breast	ChIP-TF	STAT3	MCF_10A_STAT3	0.0720654	0	0	0	0	0
E010.H3K27me3.gappedPeak	H9 Derived Neuron Cultured Cells	ESC	ChIP-Histone	H3K27me3	E010_H3K27me3	0.0515661	0	0	0	0	0
GM12878_ChIP.seq_SPI1_ENCFF002CHQ.bed	B-lymphocyte	Blood	ChIP-TF	SPI1	GM12878_SPI1	0.04121	0	0	0	0	0
GM12878_ChIP.seq_RUNX3_ENCFF002CHS.bed	B-lymphocyte	Blood	ChIP-TF	RUNX3	GM12878_RUNX3	0.0324184	0	0	0	0	0
GM12878_ChIP.seq_NFATC1_ENCFF002CHF.bed	B-lymphocyte	Blood	ChIP-TF	NFATC1	GM12878_NFATC1	0.024563	0	0	0	0	0
Cells_EBV.transformed_lymphocytes	Cells_EBV.transformed_lymphocytes	Blood	Gene expression	Gene expression	Blood_GE	0.0243279	0	0	0	0	0
E042.H3K36me3.gappedPeak	Primary T helper 17 cells PMA-I stimulated	Blood	ChIP-Histone	H3K36me3	E042_H3K36me3	0.0215278	0	0	0	0	0
E044.H3K27ac.gappedPeak	Primary T regulatory cells from peripheral blood	Blood	ChIP-Histone	H3K27ac	E044_H3K27ac	0.0128049	0	0	0	0	0
E006.H2BK12ac.gappedPeak	H1 Derived Mesenchymal Stem Cells	ESC	ChIP-Histone	H2BK12ac	E006_H2BK12ac	0.00778233	0	0	0	0	0
HepG2_ChIP.seq_FOSL2_ENCFF002CKH.bed	HepG2 Hepatocellular Carcinoma Cell Line	Liver	ChIP-TF	FOSL2	HepG2_FOSL2	0.00487588	0	0	0	0	0
Heart_Left_Ventricle	Heart_Left_Ventricle	Heart	Gene expression	Gene expression	Heart_GE	0	0.298521	0	0	0	0
E095.H3K27ac.gappedPeak	Left Ventricle	Heart	ChIP-Histone	H3K27ac	E095_H3K27ac	0	0.232159	0	0	0	0
E083.H3K4me3.gappedPeak	Fetal Heart	Heart	ChIP-Histone	H3K4me3	E083_H3K4me3	0	0.087977	0	0	0	0
Liver	Liver	Liver	Gene expression	Gene expression	Liver_GE	0	0	0.762748	0	0	0
E118.H3K27ac.gappedPeak	HepG2 Hepatocellular Carcinoma Cell Line	Liver	ChIP-Histone	H3K27ac	E118_H3K27ac	0	0	0.162147	0	0	0
E118.H3K4me3.gappedPeak	HepG2 Hepatocellular Carcinoma Cell Line	Liver	ChIP-Histone	H3K4me3	E118_H3K4me3	0	0	0.155041	0	0	0
E066.H3K27ac.gappedPeak	Liver	Liver	ChIP-Histone	H3K27ac	E066_H3K27ac	0	0	0.125054	0	0	0
K562_ChIP.seq_CHD4_ENCFF001SYY.bed	K562 Leukemia Cells	Blood	ChIP-TF	CHD4	K562_CHD4	0	0	0.124327	0	0.0345915	0.0644314
E019.H3K36me3.gappedPeak	iPS-18 Cells	IPSC	ChIP-Histone	H3K36me3	E019_H3K36me3	0	0	0.117215	0	0	0
HepG2_ChIP.seq_HNF4G_ENCFF002CKO.bed	HepG2 Hepatocellular Carcinoma Cell Line	Liver	ChIP-TF	HNF4G	HepG2_HNF4G	0	0	0.11543	0	0	0
Adipose_Visceral_.Omentum.	Adipose_Visceral_.Omentum.	Adipose	Gene expression	Gene expression	Adipose_GE	0	0	0.113346	0	0	0
E063.H3K36me3.gappedPeak	Adipose Nuclei	Adipose	ChIP-Histone	H3K36me3	E063_H3K36me3	0	0	0.10528	0	0	0
HepG2_ChIP.seq_POLR2AphosphoS5_ENCFF002CKW.bed	HepG2 Hepatocellular Carcinoma Cell Line	Liver	ChIP-TF	POLR2AphosphoS5	HepG2_POLR2AphosphoS5	0	0	0.0809488	0	0	0
E124.H3K27ac.gappedPeak	Monocytes-CD14+ RO01746 Primary Cells	Blood	ChIP-Histone	H3K27ac	E124_H3K27ac	0	0	0.0701143	0.222939	0.02021	0.12196
E066.H3K4me1.gappedPeak	Liver	Liver	ChIP-Histone	H3K4me1	E066_H3K4me1	0	0	0.0300581	0	0	0
E055.H3K36me3.gappedPeak	Foreskin Fibroblast Primary Cells skin01	Skin	ChIP-Histone	H3K36me3	E055_H3K36me3	0	0	0.00807239	0	0	0
K562_ChIP.seq_TBL1XR1_ENCFF002CYJ.bed	K562 Leukemia Cells	Blood	ChIP-TF	TBL1XR1	K562_TBL1XR1	0	0	0	0.550296	0	0
E050.H3K27ac.gappedPeak	Primary hematopoietic stem cells G-CSF-mobilized Female	Blood	ChIP-Histone	H3K27ac	E050_H3K27ac	0	0	0	0.38021	0.0926596	0.160191
E124.H4K20me1.gappedPeak	Monocytes-CD14+ RO01746 Primary Cells	Blood	ChIP-Histone	H4K20me1	E124_H4K20me1	0	0	0	0.23384	0	0
E051.DNase.hotspot.fdr0.01.broad.bed	Primary hematopoietic stem cells G-CSF-mobilized Male	Blood	DNAse	DNAse	E051_DNAse	0	0	0	0.188989	0	0
E123.H3K4me1.gappedPeak	K562 Leukemia Cells	Blood	ChIP-Histone	H3K4me1	E123_H3K4me1	0	0	0	0.150863	0	0
E035.H3K4me1.gappedPeak	Primary hematopoietic stem cells	Blood	ChIP-Histone	H3K4me1	E035_H3K4me1	0	0	0	0.119042	0	0
E044.H3K36me3.gappedPeak	Primary T regulatory cells from peripheral blood	Blood	ChIP-Histone	H3K36me3	E044_H3K36me3	0	0	0	0.0949177	0	0
K562_ChIP.seq_eGFP.JUND_ENCFF002DDZ.bed	K562 Leukemia Cells	Blood	ChIP-TF	eGFP.JUND	K562_eGFP.JUND	0	0	0	0.091931	0	0
E113.H3K27ac.gappedPeak	Spleen	Spleen	ChIP-Histone	H3K27ac	E113_H3K27ac	0	0	0	0.0644684	0	0.044106
E005.H3K18ac.gappedPeak	H1 BMP4 Derived Trophoblast Cultured Cells	ESC	ChIP-Histone	H3K18ac	E005_H3K18ac	0	0	0	0.0544578	0	0
K562_ChIP.seq_WHSC1_ENCFF001SZU.bed	K562 Leukemia Cells	Blood	ChIP-TF	WHSC1	K562_WHSC1	0	0	0	0.0456471	0.139397	0
K562_ChIP.seq_NCOR1_ENCFF001SZT.bed	K562 Leukemia Cells	Blood	ChIP-TF	NCOR1	K562_NCOR1	0	0	0	0.0393623	0.0712609	0.0253916
E085.H3K36me3.gappedPeak	Fetal Intestine Small	Intestine	ChIP-Histone	H3K36me3	E085_H3K36me3	0	0	0	0.0267916	0.101144	0
E062.H3K9ac.gappedPeak	Primary mononuclear cells from peripheral blood	Blood	ChIP-Histone	H3K9ac	E062_H3K9ac	0	0	0	0.00722156	0	0
E037.H3K27ac.gappedPeak	Primary T helper memory cells from peripheral blood 2	Blood	ChIP-Histone	H3K27ac	E037_H3K27ac	0	0	0	0.00469607	0	0
E123.H3K9ac.gappedPeak	K562 Leukemia Cells	Blood	ChIP-Histone	H3K9ac	E123_H3K9ac	0	0	0	0	0.388536	0
erythroblast_ChIP.seq_GATA1_ENCFF002CZV.bed	erythroblast	Blood	ChIP-TF	GATA1	erythroblast_GATA1	0	0	0	0	0.338748	0
K562_ChIP.seq_CEBPD_ENCSR000BVY_ENCFF001UJG_ENCFF001UJH_intersect.bed	K562 Leukemia Cells	Blood	ChIP-TF	CEBPD	K562_CEBPD	0	0	0	0	0.241895	0
E123.H3K79me2.gappedPeak	K562 Leukemia Cells	Blood	ChIP-Histone	H3K79me2	E123_H3K79me2	0	0	0	0	0.182559	0
K562_ChIP.seq_CHD7_ENCFF001SYZ.bed	K562 Leukemia Cells	Blood	ChIP-TF	CHD7	K562_CHD7	0	0	0	0	0.114926	0
E109.H3K27ac.gappedPeak	Small Intestine	Intestine	ChIP-Histone	H3K27ac	E109_H3K27ac	0	0	0	0	0.089599	0
E079.H3K36me3.gappedPeak	Esophagus	Esophagus	ChIP-Histone	H3K36me3	E079_H3K36me3	0	0	0	0	0.078076	0
E099.H3K36me3.gappedPeak	Placenta Amnion	Placenta	ChIP-Histone	H3K36me3	E099_H3K36me3	0	0	0	0	0.0704553	0
E050.H3K36me3.gappedPeak	Primary hematopoietic stem cells G-CSF-mobilized Female	Blood	ChIP-Histone	H3K36me3	E050_H3K36me3	0	0	0	0	0.0670628	0
E051.H3K36me3.gappedPeak	Primary hematopoietic stem cells G-CSF-mobilized Male	Blood	ChIP-Histone	H3K36me3	E051_H3K36me3	0	0	0	0	0.066801	0
E123.H3K27ac.gappedPeak	K562 Leukemia Cells	Blood	ChIP-Histone	H3K27ac	E123_H3K27ac	0	0	0	0	0.063124	0
erythroblast_ChIP.seq_POLR2A_ENCFF002CZW.bed	erythroblast	Blood	ChIP-TF	POLR2A	erythroblast_POLR2A	0	0	0	0	0.0617522	0
E051.H3K4me1.gappedPeak	Primary hematopoietic stem cells G-CSF-mobilized Male	Blood	ChIP-Histone	H3K4me1	E051_H3K4me1	0	0	0	0	0.0435046	0
K562_ChIP.seq_CHD1_ENCFF002CEK.bed	K562 Leukemia Cells	Blood	ChIP-TF	CHD1	K562_CHD1	0	0	0	0	0.0123123	0
E059.H3K36me3.gappedPeak	Foreskin Melanocyte Primary Cells skin01	Skin	ChIP-Histone	H3K36me3	E059_H3K36me3	0	0	0	0	0.00632842	0
E061.H3K27ac.gappedPeak	Foreskin Melanocyte Primary Cells skin03	Skin	ChIP-Histone	H3K27ac	E061_H3K27ac	0	0	0	0	0.00284772	0
E030.H3K4me1.gappedPeak	Primary neutrophils from peripheral blood	Blood	ChIP-Histone	H3K4me1	E030_H3K4me1	0	0	0	0	0	0.28918
E124.H3K79me2.gappedPeak	Monocytes-CD14+ RO01746 Primary Cells	Blood	ChIP-Histone	H3K79me2	E124_H3K79me2	0	0	0	0	0	0.161476
E124.H3K4me1.gappedPeak	Monocytes-CD14+ RO01746 Primary Cells	Blood	ChIP-Histone	H3K4me1	E124_H3K4me1	0	0	0	0	0	0.152713
HL.60_ChIP.seq_POLR2AphosphoS5_ENCSR000BTL_ENCFF001UIP_ENCFF001UIO_intersect.bed	promyelocytic leukemia cells	Blood	ChIP-TF	POLR2AphosphoS5	HL.60_POLR2AphosphoS5	0	0	0	0	0	0.147388
E046.H3K27ac.gappedPeak	Primary Natural Killer cells from peripheral blood	Blood	ChIP-Histone	H3K27ac	E046_H3K27ac	0	0	0	0	0	0.100242
E036.H3K4me1.gappedPeak	Primary hematopoietic stem cells short term culture	Blood	ChIP-Histone	H3K4me1	E036_H3K4me1	0	0	0	0	0	0.0647018
E036.H3K36me3.gappedPeak	Primary hematopoietic stem cells short term culture	Blood	ChIP-Histone	H3K36me3	E036_H3K36me3	0	0	0	0	0	0.044767
E029.H3K4me1.gappedPeak	Primary monocytes from peripheral blood	Blood	ChIP-Histone	H3K4me1	E029_H3K4me1	0	0	0	0	0	0.0348805
GM12878_ChIP.seq_EP300_ENCFF002CPE.bed	B-lymphocyte	Blood	ChIP-TF	EP300	GM12878_EP300	0	0	0	0	0	0.0126034
E047.H3K4me1.gappedPeak	Primary T CD8+ naive cells from peripheral blood	Blood	ChIP-Histone	H3K4me1	E047_H3K4me1	0	0	0	0	0	0.0117533
E062.H3K4me1.gappedPeak	Primary mononuclear cells from peripheral blood	Blood	ChIP-Histone	H3K4me1	E062_H3K4me1	0	0	0	0	0	0.00509699
E122.H3K9me3.gappedPeak	HUVEC Umbilical Vein Endothelial Primary Cells	Vascular	ChIP-Histone	H3K9me3	E122_H3K9me3	0	0	0	0	0	-0.0182423
E082.H3K4me1.gappedPeak	Fetal Brain Female	Brain	ChIP-Histone	H3K4me1	E082_H3K4me1	0	0	0	0	0	-0.0527723
E040.H3K9me3.gappedPeak	Primary T helper memory cells from peripheral blood 1	Blood	ChIP-Histone	H3K9me3	E040_H3K9me3	0	0	0	0	-0.00461231	0
E115.H3K9me3.gappedPeak	Dnd41 TCell Leukemia Cell Line	Blood	ChIP-Histone	H3K9me3	E115_H3K9me3	0	0	0	0	-0.0173255	0
E051.H3K9me3.gappedPeak	Primary hematopoietic stem cells G-CSF-mobilized Male	Blood	ChIP-Histone	H3K9me3	E051_H3K9me3	0	0	0	0	-0.0225722	0
B_cell_ChIP.seq_EZH2_ENCFF001STL.bed	human B cell CD20+ (RO01794)	Blood	ChIP-TF	EZH2	B_cell_EZH2	0	0	0	0	-0.0438937	0
E095.H3K9me3.gappedPeak	Left Ventricle	Heart	ChIP-Histone	H3K9me3	E095_H3K9me3	0	0	0	0	-0.0703236	0
E046.H3K9me3.gappedPeak	Primary Natural Killer cells from peripheral blood	Blood	ChIP-Histone	H3K9me3	E046_H3K9me3	0	0	0	0	-0.104454	0
E030.H3K9me3.gappedPeak	Primary neutrophils from peripheral blood	Blood	ChIP-Histone	H3K9me3	E030_H3K9me3	0	0	0	-0.173852	0	-0.172065
E043.H3K9me3.gappedPeak	Primary T helper cells from peripheral blood	Blood	ChIP-Histone	H3K9me3	E043_H3K9me3	0	0	-0.00933036	0	0	0
E066.H3K9me3.gappedPeak	Liver	Liver	ChIP-Histone	H3K9me3	E066_H3K9me3	0	0	-0.0320436	0	-0.046876	0
Esophagus_Muscularis	Esophagus_Muscularis	Esophagus	Gene expression	Gene expression	Esophagus_GE	-0.00263175	0	0	0	0	0
E007.H3K36me3.gappedPeak	H1 Derived Neuronal Progenitor Cultured Cells	ESC	ChIP-Histone	H3K36me3	E007_H3K36me3	-0.00341887	0	0	0	0	0
E117.H4K20me1.gappedPeak	HeLa-S3 Cervical Carcinoma Cell Line	Cervix	ChIP-Histone	H4K20me1	E117_H4K20me1	-0.00492572	0	0	0	0	0
SK.N.SH_ChIP.seq_YY1_ENCFF002CNS.bed	neuroblastoma cell line	Brain	ChIP-TF	YY1	SK.N.SH_YY1	-0.0257477	0	0	0	0	0
E056.H3K9me3.gappedPeak	Foreskin Fibroblast Primary Cells skin02	Skin	ChIP-Histone	H3K9me3	E056_H3K9me3	-0.0293887	0	0	0	-0.0986494	-0.0414972
E072.H3K4me3.gappedPeak	Brain Inferior Temporal Lobe	Brain	ChIP-Histone	H3K4me3	E072_H3K4me3	-0.0295991	0	0	0	0	0
GM12878_ChIP.seq_SUPT20H_ENCFF001VFI.bed	B-lymphocyte	Blood	ChIP-TF	SUPT20H	GM12878_SUPT20H	-0.0296722	0	0	0	0	0
E006.H3K9ac.gappedPeak	H1 Derived Mesenchymal Stem Cells	ESC	ChIP-Histone	H3K9ac	E006_H3K9ac	-0.0498602	0	0	0	0	0
Heart_Atrial_Appendage	Heart_Atrial_Appendage	Heart	Gene expression	Gene expression	Heart_GE	-0.0559199	0.0713799	0	0	0	0
E010.H3K36me3.gappedPeak	H9 Derived Neuron Cultured Cells	ESC	ChIP-Histone	H3K36me3	E010_H3K36me3	-0.0740333	0	0	0	0	0
E082.DNase.hotspot.fdr0.01.broad.bed	Fetal Brain Female	Brain	DNAse	DNAse	E082_DNAse	-0.153266	0	0	0	0	0
E010.H3K4me1.gappedPeak	H9 Derived Neuron Cultured Cells	ESC	ChIP-Histone	H3K4me1	E010_H3K4me1	-0.157313	0	0	0	0	0
SK.N.MC_ChIP.seq_POLR2AphosphoS5_ENCFF002CNI.bed	neuroepithelioma cell line	Brain	ChIP-TF	POLR2AphosphoS5	SK.N.MC_POLR2AphosphoS5	-0.175932	0	0	0	0	0

### Sheet: Sheet1
tissue	type	test	y				tissue	color		type					tissue
Adipose	FAIRE	1	0.2			3	Adipose	saddlebrown		ChIP-Histone					Adipose
Blastula	FAIRE	2	0.4			1	Blastula	orange		ChIP-TF					Adipose
Blood	FAIRE	3	0.6			71	Blood	red		DNAse					Adipose
Bone	FAIRE	4	0.8			4	Bone	gray60		FAIRE					Blastula
Brain	FAIRE	5	1			8	Brain	gold		Gene expression					Blood
Breast	FAIRE	1	1.2			2	Breast	blue							Blood
Cervix	FAIRE	2	1.4			3	Cervix	plum2							Blood
Connective	FAIRE	3	1.6			5	Connective	black							Blood
ESC	FAIRE	4	1.8			11	ESC	darkorchid1							Blood
Esophagus	FAIRE	5	2			2	Esophagus	darkgreen							Blood
Fallopian	FAIRE	1	2.2			1	Fallopian	indianred1							Blood
Heart	FAIRE	2	2.4			6	Heart	purple4							Blood
Intestine	FAIRE	3	2.6			3	Intestine	olivedrab							Blood
IPSC	FAIRE	4	2.8			2	IPSC	gray30							Blood
Kidney	FAIRE	5	3			1	Kidney	cyan							Blood
Liver	FAIRE	1	3.2			9	Liver	darkred							Blood
Lung	FAIRE	2	3.4			6	Lung	chartreuse2							Blood
Muscle	FAIRE	3	3.6			3	Muscle	light blue							Blood
Ovary	FAIRE	4	3.8			1	Ovary	hotpink							Blood
Pancreas	FAIRE	5	4			2	Pancreas	blueviolet							Blood
Placenta	FAIRE	1	4.2			1	Placenta	darkorange1							Blood
Rectum	FAIRE	2	4.4			1	Rectum	yellowgreen							Blood
Skin	FAIRE	3	4.6			10	Skin	cornflowerblue							Blood
Spleen	FAIRE	4	4.8			2	Spleen	tan1							Blood
Stomach	FAIRE	5	5			2	Stomach	aquamarine3							Blood
Vascular	FAIRE	1	5.2			5	Vascular	deeppink2							Blood
															Blood
															Blood
															Blood
															Blood
															Blood
															Blood
															Blood
															Blood
															Blood
															Blood
															Blood
															Blood
															Blood
															Blood
															Blood
															Blood
															Blood
															Blood
															Blood
															Blood
															Blood
															Blood
															Blood
															Blood
															Blood
															Blood
															Blood
															Blood
															Blood
															Blood
															Blood
															Blood
															Blood
															Blood
															Blood
															Blood
															Blood
															Blood
															Blood
															Blood
															Blood
															Blood
															Blood
															Blood
															Blood
															Blood
															Blood
															Blood
															Blood
															Bone
															Bone
															Bone
															Bone
															Brain
															Brain
															Brain
															Brain
															Brain
															Brain
															Brain
															Brain
															Breast
															Breast
															Cervix
															Cervix
															Cervix
															Connective
															Connective
															Connective
															Connective
															Connective
															ESC
															ESC
															ESC
															ESC
															ESC
															ESC
															ESC
															ESC
															ESC
															ESC
															ESC
															Esophagus
															Esophagus
															Fallopian
															Heart
															Heart
															Heart
															Heart
															Heart
															Heart
															Intestine
															Intestine
															Intestine
															IPSC
															IPSC
															Kidney
															Liver
															Liver
															Liver
															Liver
															Liver
															Liver
															Liver
															Liver
															Liver
															Lung
															Lung
															Lung
															Lung
															Lung
															Lung
															Muscle
															Muscle
															Muscle
															Ovary
															Pancreas
															Pancreas
															Placenta
															Rectum
															Skin
															Skin
															Skin
															Skin
															Skin
															Skin
															Skin
															Skin
															Skin
															Skin
															Spleen
															Spleen
															Stomach
															Stomach
															Vascular
															Vascular
															Vascular
															Vascular
															Vascular
