## Supplementary material for "TSABL: Trait Specific Annotation Based Locus Predictor": Table S9

### Sheet: Summary
Phenotype	Trait	max snp #	avg # snps	loci with cred sets	cred sets with > 1 SNP	# FDR>0.5	% FDR>0.5	# FDR>0.25	% FDR>0.25	# FDR>0.1	% FDR>0.1
Crohn's Disease	autoimmune	85	19.5745	47	44	21	0.477273	16	0.363636	10	0.227273
Inflammatory Bowel Disorder (IBD)	autoimmune	90	17.1548	155	142	75	0.528169	72	0.507042	41	0.288732
Ulcerative colitis	autoimmune	108	17.3429	35	32	17	0.53125	17	0.53125	13	0.40625
Platelet Distribution Width	platelets	59	9.99462	186	133	74	0.556391	74	0.556391	35	0.263158
Mean Platelet Volume	platelets	71	9.60595	269	189	106	0.560847	102	0.539683	40	0.21164
Plateletcrit	platelets	82	11.8908	238	178	97	0.544944	89	0.5	45	0.252809
Platelet Count	platelets	86	13.1705	258	192	102	0.53125	109	0.567708	44	0.229167
Red Blood Cell Count	RBC	110	12.5385	195	161	56	0.347826	83	0.515528	42	0.26087
Mean Red Blood Cell Volume	RBC	159	10.7794	281	202	49	0.242574	111	0.549505	64	0.316832
Hematocrit	RBC	193	13.8689	122	96	36	0.375	43	0.447917	19	0.197917
Red Blood Cell Distribution Width	RBC	209	12.089	191	156	54	0.346154	84	0.538462	44	0.282051
Basophil Count	WBC	66	12.6712	73	57	21	0.368421	30	0.526316	21	0.368421
Monocyte Count	WBC	66	10.0545	220	150	61	0.406667	72	0.48	38	0.253333
Eosinophil Count	WBC	116	12.9096	188	143	66	0.461538	70	0.48951	50	0.34965
Neutrophil Count	WBC	167	14.1727	139	117	58	0.495726	62	0.529915	37	0.316239
Granulocyte Count	WBC	197	14.831	142	116	57	0.491379	57	0.491379	34	0.293103
totals	all	209	13.2906	2739	2108	950	0.450664	1091	0.517552	577	0.273719
totals by trait
	autoimmune	108	18.0241	237	218	113	0.518349	105	0.481651	64	0.293578
	platelets	86	11.1655	951	692	379	0.547688	374	0.540462	164	0.236994
	RBC	209	12.319	789	615	195	0.317073	321	0.521951	169	0.274797
	WBC	197	12.9278	762	583	263	0.451115	291	0.499142	180	0.308748
